# Does a probiotic (L. reuteri) lozenge taken twice daily over 3–4 weeks reduce probing pocket depth in patients with chronic periodontitis after 3 months? A systematic review of clinical trials (Preprint)

**DOI:** 10.1101/2023.05.15.23289010

**Authors:** Steffen Mickenautsch, Stefan Rupf, Veerasamy Yengopal

**Affiliations:** Review Centre for Health Science Research, 84 Concorde Road East, Bedfordview/Johannesburg, 2008, South Africa; Department of Community Dentistry, School of Oral Health Sciences, Faculty of Health Sciences, University of the Witwatersrand, 7 York Rd, Parktown/Johannesburg, 2193, South Africa; Synoptic Dentistry, Saarland University, Building 73, 66421, Homburg, Germany; Faculty of Dentistry, University of the Western Cape, Francie van Zijl Avenue, Tygerberg/Cape Town, 7505, South Africa

## Abstract

**Introduction:** Chronic periodontitis is a slow-progressing, multifactorial inflammatory disease of the periodontium that may lead to its destruction, which is detectable as increasing probing pocket depth (PPD), subsequent tooth mobility and tooth loss. The purpose of this systematic review was to update and appraise the current trial evidence to the question: Does probiotic (L. reuteri) lozenge taken twice daily over 3–4 weeks reduce PPD in patients with chronic periodontitis after 3 months?

**Methods and analysis:** Reference checks of previous systematic review and trial reports on the topic were conducted. PubMed, Scopus, Cochrane Library and the Directory of Open Access Journals (DOAJ) were searched. All selected trial reports were independently appraised by two reviewers, using the CQS-2B trial appraisal tool. Meta-analysis was conducted using a random effect model with the inverse variance method, stratified according to CQS-2B corroboration levels (C1–C4). The I^2^-test with 95% confidence interval was used to establish whether any statistical heterogeneity exists between datasets.

**Results:** Seven trials were included for appraisal and analysis. None complied with all appraisal criteria and thus were rated with an overall 0-score (high bias risk). Meta-analysis results at the lower C3-level (MD -0.64, 95% CI: -1.09 to -0.18) were found as being at risk of overestimating the true probiotic effect.

**Conclusion:** The clinical evidence identified in this systematic review is at high risk of representing an overestimation of the true therapeutic effect due to systematic error. The results of large randomised control trials are needed before any clinically relevant answer to the review question can be made.
