## Additional file for "Does a probiotic (L. reuteri) lozenge taken twice daily over 3–4 weeks reduce probing pocket depth in patients with chronic periodontitis after 3 months? A systematic review of clinical trials (Preprint)"

### Sheet: Sheet1
Does a probiotic (L. reuteri) lozenge taken twice daily over 3-4 weeks reduce probing pocket depth in patients with chronic periodontitis after 3 months? A systematic review of clinical trials
Steffen Mickenautsch, Stefan Rupf, Veerasamy Yengopal
ADDITIONAL FILE
1.1. Search details:
Section 1 - Search results
Search term:	chronic periodontitis AND lactobacillus reuteri
Date of search:	2023-04-25
PubMed ‘March 05 2020 - April 25, 2023’
Found = 10
Selected = 5
Scopus ‘2020 – April 25, 2023’
Found = 15
Selected = 1
Cochrane library ‘March 2020 – April 25, 2023’
Found = 12
Selected = 0
Directory of Open Access Journals (DOAJ)
Found = 6
Selected = 0
Reference check
Selected = 7
1.2. Included citations
1	Pelekos et al.	2020	Pelekos G, Acharya A, Eiji N, Hong G, Leung WK, McGrath C. Effects of adjunctive probiotic L. reuteri lozenges on S/RSD outcomes at molar sites with deep pockets. J Clin Periodontol. 2020 Sep;47(9):1098-1107.
2	Laleman et al.	2019	Laleman I, Pauwels M, Quirynen M, Teughels W. A dual-strain Lactobacilli reuteri probiotic improves the treatment of residual pockets: A randomized controlled clinical trial. J Clin Periodontol. 2020 Jan;47(1):43-53.
3	Pelekos et al.	2019	Pelekos G, Ho SN, Acharya A, Leung WK, McGrath C. A double-blind, paralleled-arm, placebo-controlled and randomized clinical trial of the effectiveness of probiotics as an adjunct in periodontal care. J Clin Periodontol. 2019 Dec;46(12):1217-1227.
4	Tekce et al.	2015	Tekce M, Ince G, Gursoy H, Dirikan Ipci S, Cakar G, Kadir T, Yılmaz S. Clinical and microbiological effects of probiotic lozenges in the treatment of chronic periodontitis: a 1-year follow-up study. J Clin Periodontol. 2015 Apr;42(4):363-72.
5	Mani et al.	2017	Mani A, Saini R, Saini SR. Efficacy of Oral Probiotics as an Adjunct to Scaling and Root Planing in Nonsurgical Treatment Outcome of Generalized Chronic Periodontitis Patients: A Clinico-Microbiological Study. Int J Exp Dent Sci 2017; 6: 6.
6	Theodoro et al.	2019	Theodoro LH, Cláudio MM, Nuernberg MAA, Miessi DMJ, Batista JA, Duque C, Garcia VG. Effects of Lactobacillus reuteri as an adjunct to the treatment of periodontitis in smokers: randomised clinical trial. Benef Microbes. 2019 Apr 19;10(4):375-384.
7	Ince et al.	2015	İnce G, Gürsoy H, İpçi ŞD, Cakar G, Emekli-Alturfan E, Yılmaz S. Clinical and Biochemical Evaluation of Lozenges Containing Lactobacillus reuteri as an Adjunct to Non-Surgical Periodontal Therapy in Chronic Periodontitis. J Periodontol. 2015 Jun;86(6):746-54.
8	Jebin et al.	2021	Jebin AA, Nisha KJ, Padmanabhan S. Oral Microbial Shift Following 1-Month Supplementation of Probiotic Chewable Tablets Containing Lactobacillus reuteri UBLRu-87 as an Adjunct to Phase 1 Periodontal Therapy in Chronic Periodontitis Patients: A Randomized Controlled Clinical Trial. Contemp Clin Dent. 2021 Apr-Jun;12(2):121-127.
9	El-bagoory et al.	2021	El-Bagoory GKM, El-Guindy HM, Shoukheba MYM, El-Zamarany EA. The adjunctive effect of probiotics to nonsurgical treatment of chronic periodontitis: A randomized controlled clinical trial. J Indian Soc Periodontol. 2021 Nov-Dec;25(6):525-531.
10	Pelekos et al.	2020	Pelekos G, Acharya A, Eiji N, Hong G, Leung WK, McGrath C. Effects of adjunctive probiotic L. reuteri lozenges on S/RSD outcomes at molar sites with deep pockets. J Clin Periodontol. 2020 Sep;47(9):1098-1107.
11	Vohra et al.	2019	Vohra F, Bukhari IA, Sheikh SA, Albaijan R, Naseem M, Hussain M. Effectiveness of scaling and root planing with and without adjunct probiotic therapy in the treatment of chronic periodontitis among shamma users and non-users: A randomized controlled trial. J Periodontol. 2020 Sep;91(9):1177-1185.
12	Kumar et al.	2021	Kumar V, Singhal R, Rastogi P, Lal N, Pandey S, Mahdi AA. Localized probiotic-guided pocket recolonization in the treatment of chronic periodontitis: a randomized controlled clinical trial. J Periodontal Implant Sci. 2021 Jun;51(3):199-212.
13	Elsadek et al.	2020	Elsadek MF, Ahmed BM, Alkhawtani DM, Zia Siddiqui A. A comparative clinical, microbiological and glycemic analysis of photodynamic therapy and Lactobacillus reuteri in the treatment of chronic periodontitis in type-2 diabetes mellitus patients. Photodiagnosis Photodyn Ther. 2020 Mar;29:101629.
1.3. Excluded studies
1	Jebin et al.	2021	Jebin AA, Nisha KJ, Padmanabhan S. Oral Microbial Shift Following 1-Month Supplementation of Probiotic Chewable Tablets Containing Lactobacillus reuteri UBLRu-87 as an Adjunct to Phase 1 Periodontal Therapy in Chronic Periodontitis Patients: A Randomized Controlled Clinical Trial. Contemp Clin Dent. 2021 Apr-Jun;12(2):121-127.
Reason for exclusion:		Type of probiotic application: chewable tablets not lozenges
2	El-bagoory et al.	2021	El-Bagoory GKM, El-Guindy HM, Shoukheba MYM, El-Zamarany EA. The adjunctive effect of probiotics to nonsurgical treatment of chronic periodontitis: A randomized controlled clinical trial. J Indian Soc Periodontol. 2021 Nov-Dec;25(6):525-531.
Reason for exclusion:		Type of probiotic application: syringe application not lozenges
3	Pelekos et al.	2020	Pelekos G, Acharya A, Eiji N, Hong G, Leung WK, McGrath C. Effects of adjunctive probiotic L. reuteri lozenges on S/RSD outcomes at molar sites with deep pockets. J Clin Periodontol. 2020 Sep;47(9):1098-1107.
Reason for exclusion:		Dublication
4	Vohra et al.	2019	Vohra F, Bukhari IA, Sheikh SA, Albaijan R, Naseem M, Hussain M. Effectiveness of scaling and root planing with and without adjunct probiotic therapy in the treatment of chronic periodontitis among shamma users and non-users: A randomized controlled trial. J Periodontol. 2020 Sep;91(9):1177-1185.
Reason for exclusion:		Control group: no placebo used
5	Kumar et al.	2021	Kumar V, Singhal R, Rastogi P, Lal N, Pandey S, Mahdi AA. Localized probiotic-guided pocket recolonization in the treatment of chronic periodontitis: a randomized controlled clinical trial. J Periodontal Implant Sci. 2021 Jun;51(3):199-212.
Reason for exclusion:		Type of probiotic application: currettes application not lozenges
6	Elsadek et al.	2020	Elsadek MF, Ahmed BM, Alkhawtani DM, Zia Siddiqui A. A comparative clinical, microbiological and glycemic analysis of photodynamic therapy and Lactobacillus reuteri in the treatment of chronic periodontitis in type-2 diabetes mellitus patients. Photodiagnosis Photodyn Ther. 2020 Mar;29:101629.
Reason for exclusion:		Control group: no placebo used
1.3. Studies selected for review
1	Pelekos et al.	2020	Pelekos G, Acharya A, Eiji N, Hong G, Leung WK, McGrath C. Effects of adjunctive probiotic L. reuteri lozenges on S/RSD outcomes at molar sites with deep pockets. J Clin Periodontol. 2020 Sep;47(9):1098-1107.
2	Laleman et al.	2019	Laleman I, Pauwels M, Quirynen M, Teughels W. A dual-strain Lactobacilli reuteri probiotic improves the treatment of residual pockets: A randomized controlled clinical trial. J Clin Periodontol. 2020 Jan;47(1):43-53.
3	Pelekos et al.	2019	Pelekos G, Ho SN, Acharya A, Leung WK, McGrath C. A double-blind, paralleled-arm, placebo-controlled and randomized clinical trial of the effectiveness of probiotics as an adjunct in periodontal care. J Clin Periodontol. 2019 Dec;46(12):1217-1227.
4	Tekce et al.	2015	Tekce M, Ince G, Gursoy H, Dirikan Ipci S, Cakar G, Kadir T, Yılmaz S. Clinical and microbiological effects of probiotic lozenges in the treatment of chronic periodontitis: a 1-year follow-up study. J Clin Periodontol. 2015 Apr;42(4):363-72.
5	Mani et al.	2017	Mani A, Saini R, Saini SR. Efficacy of Oral Probiotics as an Adjunct to Scaling and Root Planing in Nonsurgical Treatment Outcome of Generalized Chronic Periodontitis Patients: A Clinico-Microbiological Study. Int J Exp Dent Sci 2017; 6: 6.
6	Theodoro et al.	2019	Theodoro LH, Cláudio MM, Nuernberg MAA, Miessi DMJ, Batista JA, Duque C, Garcia VG. Effects of Lactobacillus reuteri as an adjunct to the treatment of periodontitis in smokers: randomised clinical trial. Benef Microbes. 2019 Apr 19;10(4):375-384.
7	Ince et al.	2015	İnce G, Gürsoy H, İpçi ŞD, Cakar G, Emekli-Alturfan E, Yılmaz S. Clinical and Biochemical Evaluation of Lozenges Containing Lactobacillus reuteri as an Adjunct to Non-Surgical Periodontal Therapy in Chronic Periodontitis. J Periodontol. 2015 Jun;86(6):746-54.
Section 2 - CQS-2B Trial appraisal
Verbatim table		I	II	III	IV
Pelekos et al.	2020	see Pelekos et al (2019)	see Pelekos et al (2019)	see Pelekos et al (2019)
Laleman et al.	2019	"A randomized controlled clinical trial" Page 43/Title	"a staff member who was not further involved in this study." Page 45/Left column/Paragrph 1	"double‐blind," Page 43/Abstract/Paragraph 2
Pelekos et al.	2019	"A double‐blind, paralleled‐arm, placebo‐controlled and randomized clinical trial" Page 1217/Title	"The allocation sequence was computer generated by the principal investigator (CMcG) who was not involved in the recruitment of participants for the trial." Page 12321/Right column/ Paragraph 1	"A double‐blind, paralleled‐arm, placebo‐controlled and randomized clinical trial" Page 1217/Title
Tekce et al.	2015	"A total of 40 patients were selected and randomly divided into two groups." Page 363/Abstract/Paragraph 2	"The study leader (SY) presented identical bottles to the researcher" Page 364/Right column/Paragraph 2	"The present randomized, parallel, controlled and double-blinded clinical trial" Page 364/Middel column/Paragraph 3
Mani et al.	2017	"a double-blind, placebo-controlled, randomized clinical study" Page 6/Abstract/Paragraph 2		"a double-blind, placebo-controlled, randomized clinical study" Page 6/Abstract/Paragraph 2
Theodoro et al.	2019	"randomised clinical trial" Title/Page 375	"After randomisation, envelopes were created regarding the treatment of each patient by a professional who did not perform the evaluation of the patients nor the treatments (LHT), which were opened only sfter treatment." Page 377/ Right column/Paragraph 2
Ince et al.	2015	"The present randomized, parallel, controlled and double-masked clinical trial" Page 747/Right column /Paragraph 2	"Identical bottles were presented by the study leader (SY)" Page 748/Left column/Paragrpah 1	"The present randomized, parallel, controlled and double-masked clinical trial" Page 747/Right column /Paragraph 2
